# Predicting the causative pathogen among children with pneumonia using a causal Bayesian network

**DOI:** 10.1101/2022.07.01.22277170

**Authors:** Yue Wu, Steven Mascaro, Mejbah Bhuiyan, Parveen Fathima, Ariel O. Mace, Mark P. Nicol, Peter Richmond, Lea-Ann Kirkham, Michael Dymock, David A. Foley, Charlie McLeod, Meredith L. Borland, Andrew Martin, Phoebe C.M. Williams, Julie A. Marsh, Tom Snelling, Christopher C. Blyth

## Abstract

**Background:** Pneumonia remains a leading cause of hospitalization and death among young children worldwide, and the diagnostic challenge of differentiating bacterial from non-bacterial pneumonia is the main driver of antibiotic use for treating pneumonia in children. Causal Bayesian networks (BNs) serve as powerful tools for this problem as they provide clear maps of probabilistic relationships between variables and produce results in an explainable way by incoporating both domain expert knowledge and numerical data.

**Methods:** We used domain expert knowledge and data in combination and iteratively, to construct, parameterise and validate a causal BN to predict causative pathogens for childhood pneumonia. Expert knowledge elicitation occurred through a series of group workshops, surveys and one-on-one meetings involving 6-8 experts from diverse domain areas. The model performance was evaluated based on both quantitative metrics (area under the receiver-operating characteristics curve (AUROC) and log loss) and qualitative expert validation. Sensitivity analyses were conducted to investigate how the target output is influenced by varying key assumptions of particular high degree of uncertainty around data or domain expert knowledge.

**Results:** Designed to apply to a cohort of children with X-ray confirmed pneumonia who presented to a tertiary paediatric hospital in Australia, the resulting BN offers explainable and quantitative predictions on a range of variables of interest, including the diagnosis of bacterial pneumonia, detection of respiratory pathogens in the nasopharynx, and the clinical phenotype of a pneumonia episode. Satisfactory numeric performance has been achieved including an AUROC of 0.8 in predicting the clinical diagnosis of bacterial pneumonia. Three commonly encountered scenarios were presented to demonstrate the potential usefulness of the BN outputs in various clinical pictures.

**Conclusions:** To our knowledge, this is the first causal model developed to help determine the causative pathogen for paediatric pneumonia. It can be utilized to derive recommendations to support more directed and judicious use of antimicrobials for relevant cohorts. The BN needs further validation before it can be clinically implemented. Our model framework and the methodological approach can be adapted beyond our context to broad respiratory infections and geographical and healthcare settings.
