## Additional File 2 for "Predicting the causative pathogen among children with pneumonia using a causal Bayesian network"

### Sheet: Sheet1
Additional File 2. In this BN dictionary, we provide information on each model variable, including identifiers (A,B), what it means and how it's mapped to data (C), how it's discretised in the BN (D), its parents in the BN (E), and how it's mechanistically affected by those parent nodes (F). The dictionary also notes the observational status (G) (whether observable, latent or derived), and the pa…
ID	Variable name	Description	States	Parents in the BN	Relationship with parent nodes	Status	Parameterisation	Category
1	Age group	Age group of study participant. In the model, we define each group as follow: Infant (<=2yo), PreSchool (2-5yo), School (5-18yo).	Infant, PreSchool, School	None	Not applicable	Observable	Data-driven	Background factors
2	Ethnicity	Australian Indigenous status of participant, including Aboriginal, Pacific Islander, and Maori.	Indigenous, NonIndigenous	None	Not applicable	Observable	Data-driven	Background factors
3	Smoker in household	Presence of a smoker living in the household.	Yes, No	Ethnicity	In Australia, there is higher prevalence of smoking in the Indigenous population. However, the reasons behind such variation is complex and beyond the scope of this model; we include this arrow to capture the statistical association (i.e., association driven). In the rest of this dictionary, association-driven relationships are highlighted using orange parent variables.	Observable	Data-driven	Background factors
4	Prematurity	Born <37 weeks gestation.	Yes, No	Smoker in household, ethnicity	Maternal smoking in pregnancy and exposure to household tobacco smoke during pregnancy are associated with increased risk of pre-term birth, with possible causal evidence. Indigenous mothers experience higher rates of preterm birth than their non-Indigenous counterparts.	Observable	Data-driven	Background factors
5	Childcare day/s per wk	Childcare or school attendance, day/s per week.	FiveOrMore, TwoToFour, OneOrLess	Age group, prematurity, ethnicity	Children in general spend more time at daycare and/or school as they grow up (becoming less dependent and for education). Premature children are less likely (due to other factors like being sick more often than not) to attend childcare compared to full term children. Use of formal childcare is much lower for Indigenous children than children in the general Australian population.	Observable	Data-driven	Background factors
6	Impaired immunity	Primary immunodeficiencies, immunocompromising, or use of immunosuppressive drug.	Reported, Unknown	None	Not applicable	Observable	Data-driven	Background factors
7	Chronic respiratory disease	Reported chronic respiratory illness.	Reported, Unknown	None	Not applicable	Observable	Data-driven	Background factors
8	Previous significant infection	Previous episode of confirmed significant infection e.g. bacteraemia, meningitis, osteomyelitis, urinary infection, and etc.	Reported, Unknown	Age group, susceptibility to colonisation, susceptibility to progression	Children who are younger (inmature immune system), more susceptible to colonisation and to progression are more likely to have significant infection, therefore reported previous significant infection.	Observable	Data-driven	Background factors
9	Influenza season	Participant was enrolled (present to hospital) during the influenza season in Australia, which is defined as June to September.	No, Yes	None	Not applicable	Observable	Data-driven	Background factors
10	Pneumococcal vaccine	The number of pneumococcal vaccine received, according to Australian Childhood Immunisation Register (ACIR); a child is defined as fully vaccinated if three or more doses were recorded, and under vaccinated if less than three doses.	UnderVax, FullyVax	Age group, ethnicity	Children are more likely to be fully vaccinated as they become older (than the schedule recommended age). Vaccination rates in Indigenous children are lower than their non-Indigenous counterparts.	Observable	Data-driven	Background factors
11	Influenza vaccine	Influenza vaccine received within one year prior to this presentation/ enrolment, according to ACIR.	No, Yes	Age group, prematurity, ethnicity	Infants <6 montsh are not eligible for flu vaccination. Funded seasonal flu vaccine available under Australian National Immunisation Program for all Indigenous people aged >6 months and all children aged 6 months - <5 years. So, school aged children have lower vaccination rates than younger children. Preterm infants have a high rate of underlying medical conditions that increase the risk of compl…	Observable	Data-driven	Background factors
12	Level of exposure	This refers to the child’s exposure to pathogens with more transient and transmissible characteristics.	High, Low	Age group, ethnicity, childcare day/s per wk	The level of exposure increases with increased interaction with external environment, as a child grows older and spends more time with others who may carry pathogens. At daycare/school, children are more exposed to infections or carriage of pathogens potentially from others children. Indigenous ethnicity is associated with high level of exposure for many reasons, e.g., their associated household …	Latent	Expert-driven	Background factors
13	Susceptibility to colonisation	This summarises the level of a child’s susceptibility to nasopharyngeal colonisation by typical bacterial pathogens that can be responsible for the presenting case of pneumonia.	High, Low	Age group, weak immunity, smoker in household	Infants are more susceptible to colonication than older children due to developing immune system and respiratory microbiota. Children with impaired immunity are more susceptible. Smoking is association driven.	Latent	Expert-driven	Background factors
14	Susceptibility to progression	This describes the extent of the child to progress to more severe manifestation of pneumonia if infected.	High, Low	Age group, chronic respiratory disease, impaired immunity	The pneumonia is more likely to progress if the child's immune system is unable to clear the infection effectively, due to developing immune system in infants or those with impaired immunity. Children with chronic respiratory disease are more susceptible to severe pneumonia due to potentially lower baseline function of their pulmonary system.	Latent	Expert-driven	Background factors
15	Influenza in nasopharynx	Any detection of influenza from nasopharyngeal swab or aspiration via either the prospective study or routine clinical investigation.	Positive, Negative	Level of exposure, influenza season, age group, influenza vaccine	The prevalence/presence of influenza virus in a given child/subgroup is driven by the viru's transmission dynamics, for which its circulation is higher in winter (influenza season), especially among group of high level of exposure. Uptake of influenza vaccine lowers the likelihood of influenza in the nasopharynx.	Observable	Expert-data	Organisms in nasopharynx
16	RSV in nasopharynx	Any detection of RSV from nasopharyngeal swab or aspiration via either the prospective study or routine clinical investigation.	Positive, Negative	Level of exposure, influenza season, age group	The prevalence/presence of RSV virus in a given child/subgroup is driven by the viru's transmission dynamics, for which its circulation is higher in winter (influenza season), especially among group of high level of exposure. Younger children are more susceptible to RSV.	Observable	Expert-data	Organisms in nasopharynx
17	HMPV in nasopharynx	Any detection of HMPV from nasopharyngeal swab or aspiration via either the prospective study or routine clinical investigation.	Positive, Negative	Level of exposure, influenza season, age group	The prevalence/presence of HMPV virus in a given child/subgroup is driven by the viru's transmission dynamics, for which its circulation is higher in winter (influenza season), especially among group of high level of exposure.	Observable	Expert-data	Organisms in nasopharynx
18	Parainfluenza in nasopharynx	Any detection of parainfluenza from nasopharyngeal swab or aspiration via either the prospective study or routine clinical investigation.	Positive, Negative	Level of exposure, age group	The prevalence/presence of parainfluenza virus in a given child/subgroup is driven by the viru's transmission dynamics, which is more common in infants.	Observable	Expert-data	Organisms in nasopharynx
19	Mycoplasma in nasopharynx	Any detection of mycoplasma from nasopharyngeal swab or aspiration via either the prospective study or routine clinical investigation.	Positive, Negative	Level of exposure, age group	The prevalence/presence of mycoplasma in a given child/subgroup is driven by its transmission dynamics, which is more common in school aged children.	Observable	Expert-data	Organisms in nasopharynx
20	Typical bacteria in nasopharynx	Any detection of typical bacteria is present in nasopharynx via either the prospective study or routine clinical investigation.	Yes, No	Susceptibility to colonisation, level of exposure, pneumococcal vaccine, antibiotic exposure, age group	Typical bacteria frequently colonise in the nasopharynx (at all ages) and the prevalence of colonisation decrease as children grow older, and increase if a child is more susceptible to colonisation or of higher level of exposure. Recent antibiotic exposure can decrease bacterial colonisation. Pneumococcal vaccine decreases pneumoccal strains that are targeted by the vaccine, however, this can be …	Observable	Expert-data	Organisms in nasopharynx
21	Viral-like nasopharyngeal infection	Replication of viral-like pathogens is occuring in the nasopharyngeal tissues.	Present, Absent	Mycoplasma in nasopharynx, parainfluenza in nasopharynx, influenza in nasopharynx, RSV in nasopharynx, HMPV in nasopharynx	Presence of virus or mycoplasma in the nasopahrynx predisposes viral-like nasopharyngeal infection.	Latent	Expert-data	Infection
22	Viral-like throat infection	Replication of viral-like pathogens is occuring in the laryngeal tissues.	Present, Absent	Viral-like nasopharyngeal infection, mycoplasma in nasopharynx, parainfluenza in nasopharynx, influenza in nasopharynx, RSV in nasopharynx, HMPV in nasopharynx	Presence or infection of virus or mycoplasma in the nasopahrynx increases the risk of viral-like throat infection	Latent	Expert-data	Infection
23	Viral-like pneumonia	Replication of viral-like pathogens is occuring in the terminal air spaces of the respiratory tract.	Present, Absent	Viral-like nasopharyngeal infection, viral-like throat infection, mycoplasma in nasopharynx,parainfluenza in nasopharynx, influenza in nasopharynx, RSV in nasopharynx, HMPV in nasopharynx	Presence or infection of virus or mycoplasma in the nasopahrynx/laryngx increases the risk of viral-like infection of terminal air spaces potentially due to microaspiration, with or without reported naopharyngeal or throat infection.	Latent	Expert-data	Infection
24	Typical bacterial pneumonia	Typical bacteria is invading the terminal air spaces of the respiratory tract.	Present, Absent	Age group, pneumococcal vaccine, typical bacteria in nasopharynx, viral-like pneumonia, viral-like throat infection, viral-like nasopharyngeal infection	Typical bacteria colonised in the nasopharynx can spontaneously cause pneumonia, and the probability of typical bacterial pneumonia secondary to viral infection is higher in infants (due to developing immune system), and those under-vaccinated for pneumococcus.	Latent	Expert-data	Infection
25	Causative pathogen for pneumonia	The cause of presenting pneumonia.	TypicalBac, ViralLike, NoPneumonia	Typical bacterial pneumonia, viral-like pneumonia	This variable is deterministically defined as 'TypicalBac' if typical bacterial pneumonia is 'Present', 'ViralLike' if viral-like pneumonia is 'Present' and typical bacterial pneumonia is 'Absent', and 'NoPneumonia' if both typical bacterial and viral-like pneumonia are 'Absent'.	Latent	Expert-driven	Infection
26	Upper airway involvement	Involvement of other site/s of respiratory tract concurrent with the presenting pneumonia episode.	NP, Throat, NPAndThroat, No	Viral-like nasopharyngeal infection, viral-like throat infection, typical bacteria in nasopharynx	This variable is deterministically defined, nasopharynx (NP) or throat is considered involved if the correponding site/s is infected.	Latent	Expert-driven	Infection
27	X-ray confirmed	X-ray confirmed pneumonia (case definition).	Case, Control	Causative pathogen for pneumonia	This variable is deterministically defined as 'Case' if causative pathogen for pneumonia is 'TypicalBac' or 'ViralLike', and as 'Control' if 'NoPneumonia'. This variable should always be set to 'Case', because the model is trained	Observable	Expert-driven	Infection
28	Clinical diagnosis of bacterial pneumonia	In this study, baterial pneumonia is clinically diagnosed based on clinical diagnosis of pleural effusion or positive blood culture result.	Yes, No	Blood culture result, pleural effusion	This variable is deterministically defined based on a positive blood culture for bacterial pathogen or a clinical diagnosis of pleural effusion.	Observable	Expert-driven	Infection
29	Cough	Cough present during illness (by parental report).	Recorded, Unknown	Upper airway involvement, current clinical phenotype, causative pathogen for pneumonia	Cough can be directly driven by upper airway inflammation, irritation, or mucus production (e.g. postnasal drip from rhinorrhoea or croup) or can be from lower airways involvement with a pneumonia including the causative pathogen and its current severity.	Observable	Expert-data	Signs & symps
30	Headache	Headache present during illness (by parental report).	Recorded, Unknown	Age group, upper airway involvement, current clinical phenotype, causative pathogen for pneumonia	Headache can be directly driven by systemic inflammation triggered by the lower respiratory tract infection including the causative pathogen for pneumonia and its current level of severity. It may also be caused by sinusitis which is facial pain. A child needs to be old enough to be able to communicate the symptom.	Observable	Expert-data	Signs & symps
31	Rhinorrhoea	Runny nose present during illness (by parental report).	Recorded, Unknown	Upper airway involvement	Rhinorrhoea can be directly driven by nasopharyngeal inflammation.	Observable	Expert-data	Signs & symps
32	Sore throat	Sore throat present during illness (by parental report).	Recorded, Unknown	Age group, upper airway involvement	Sore throat can be directly driven by throat inflammation, and a child needs to be old enough to be able to communicate the symptom.	Observable	Expert-data	Signs & symps
33	Earache	Ear ache present during illness (by parental report).	Recorded, Unknown	Age group, upper airway involvement	Earache can be directly driven by upper airway inflammation, and a child needs to be old enough to be able to communicate the symptom.	Observable	Expert-data	Signs & symps
34	Fever	Fever present during illness (by parental report).	Recorded, Unknown	Current clinical phenotype, causative pathogen for pneumonia, age group	Fever can be directly driven by systemic inflammatory response trigger by the lower respiratory tract infection including the causative pathogen for pneumonia and current level of severity. Age of the child also affects the child's immune response (developing fever) given the infection.	Observable	Expert-data	Signs & symps
35	Irritability	Irritability, grummpy, restless, unsettled (by parental report).	Recorded, Unknown	Age group, current clinical phenotype, causative pathogen for pneumonia	Irritability can be directly driven by local or systemic inflammatory response trigger by the lower respiratory tract infection, including the causative pathogen for pneumonia and current level of severity. Age of the child also affects the child's behaviour given the infection.	Observable	Expert-data	Signs & symps
36	Other pain	Back pain, bodyache, neck pain, joint pain (by parental report).	Recorded, Unknown	Age group, current clinical phenotype, causative pathogen for pneumonia	Other pain such as backache, bodyache, muscle and joint pain can be directly driven by systemic inflammatory response trigger by the lower respiratory tract infection including the causative pathogen for pneumonia and its current level of severity. A child needs to be old enough to be able to communicate the symptom.	Observable	Expert-data	Signs & symps
37	Highest temperature	Highest temperature recorded in this illness, degrees Celcius.	Above39, Btw38And39, Below38	Current clinical phenotype, causative pathogen for pneumonia	Highest temperature during the episode of pneumonia can be influenced by the causative pathogen for pneumonia and current level of severity (pneumonia-driven inflammatory response), as well as the age.	Observable	Expert-data	Signs & symps
38	Chill and/or sweat	Chill and/ or sweat present during illness (by parental report).	Recorded, Unknown	Current clinical phenotype, causative pathogen for pneumonia, highest temperature	Chill or sweats can be both directly driven by systemic inflammatory response trigger by the lower respiratory tract infection including the causative pathogen for pneumonia and current level of severity, as well as temperature.	Observable	Expert-data	Signs & symps
39	Vomiting	Vomiting present during illness (by parental report).	Recorded, Unknown	Current clinical phenotype, causative pathogen for pneumonia	Vomiting can be directly driven by systemic inflammatory response trigger by the lower respiratory tract infection including the causative pathogen for pneumonia and current level of severity.	Observable	Expert-data	Signs & symps
40	Diarrhoea	Diarrhoea present during illness (by parental report).	Recorded, Unknown	Current clinical phenotype, causative pathogen for pneumonia	Diarrhoea can be directly driven by systemic inflammatory response trigger by the lower respiratory tract infection including the causative pathogen for pneumonia and current level of severity.	Observable	Expert-data	Signs & symps
41	Reduced oral intake	Also loss of appetite (by parental report).	Recorded, Unknown	Diarrhoea, vomiting, current clinical phenotype, causative pathogen for pneumonia, age group	Reduced oral intake can be due to either the child's or parental decision to not eat/feed. This can be directly driven by local and systemic inflammatory response trigger by the lower respiratory tract infection including the causative pathogen for pneumonia and current level of severity, as well as vomiting and diarrhoea. Age of the child also affects relevant behaviour given the infection.	Observable	Expert-data	Signs & symps
42	Lethargy	Any of the following (by parental report): fatigue, lethargic, dizzyness, loss of energy, malaise, wobbly on feet, tired, disoriented, sleeping more.	Recorded, Unknown	Reduced oral intake, current clinical phenotype, causative pathogen for pneumonia	Lethargy can be directly driven by local and systemic inflammatory response trigger by the lower respiratory tract infection including the causative pathogen for pneumonia and current level of severity, as well as reduced oral intake.	Observable	Expert-data	Signs & symps
43	Wheezing	Wheezes as auscultatory finding recorded in the medical notes.	Recorded, Unknown	Current clinical phenotype, causative pathogen for pneumonia, age group, chronic respiratory disease, upper airway involvement	Wheezing refers to a high-pitched, coarse whistling sound when breathing, and can be directly driven by narrowing of either the upper or lower airway. In the model, this can be influenced by the causative pathogen for pneumonia, its current level of severity (pneumonia-driven inflammatory response), the upper airway involvement and age.	Observable	Expert-data	Signs & symps
44	Crackles	Crackles/ crepitations as auscultatory finding recorded in the medical notes.	Recorded, Unknown	Current clinical phenotype, causative pathogen for pneumonia	Crackles refers abnormal lung sounds characterized by discontinuous clicking or rattling sounds and can be directly caused by lower respiratory tract inflammation which is influenced by the causative pathogen for pneumonia and current level of severity.	Observable	Expert-data	Signs & symps
45	Duration of symptoms onset	The number of days since symptoms onset.	MoreThanOneWk, ThreeToSevenDays, OneOrTwoDays	Hospital transfer, age group	Children transferred from another hospital have typically been sick for longer, i.e., with longer duration of symptoms onset. Carers of younger children often seek medical help at an earlier stage of their child's illness.	Observable	Data-driven	Signs & symps
46	Pleural effusion	The build-up of excess fluid between the layers of the pleura outside the lungs. The true status of pleural effusion can not be directly observed, therefore is latent. Clinical diagnosis of pleural effusion is used as a surrogate for the true status (thus classified as signs and is observable).	Yes, No	Causative pathogen for pneumonia, current clinical phenotype	Bacterial inflammation more likely to cause the build-up of excess fluid between the layers of the pleura outside the lungs, as well as severe viral inflammation. Thus this variable is driven by causative pathogen for pneumonia and current phenotype.	Observable	Expert-data	Signs & symps
47	Abdominal pain	Abdominal pain present during illness (other symptoms by parental report).	Recorded, Unknown	Age group, pleural effusion, current clinical phenotype, causative pathogen for pneumonia, diarrhoea	Abdominal pain can be directly driven by lower respiratory tract/lung inflammation including the causative pathogen for pneumonia and its current level of severity. It may also be caused by concurrent gut inflammation (which may be caused by the same causative pathogen to pneumonia). A child needs to be old enough to be able to communicate the symptom.	Observable	Expert-data	Signs & symps
48	Chest pain	Chest pain present during illness (other symptoms by parental report). [CHEST PAIN, CHEST TIGHTNESS, chest pain]	Recorded, Unknown	Age group, pleural effusion, current clinical phenotype, causative pathogen for pneumonia	Chest pain can be directly driven by lower respiratory tract/lung inflammation including the causative pathogen for pneumonia and its current level of severity. This could be either pleuritic or musculoskeletal. A child needs to be old enough to be able to communicate the symptom.	Observable	Expert-data	Signs & symps
49	Breathing difficulty	Difficulty breathing present during illness (by parental report), this also includes breathing quickly, labored breathing, shallow breathing, or grunting.	Recorded, Unknown	Current clinical phenotype, causative pathogen for pneumonia, oxygen saturation, upper airway involvement	Breathing difficulty can be driven by the local inflammation of the lung/s (which can be affected by the causative pathogen for pneumonia and current level of severity), as well as reduced oxygen saturation or upper respiratory inflammation.	Observable	Expert-data	Signs & symps
50	Respiratory rate	Respiratory rate on presentation, breaths per minute.	Above50, Btw30And50, Below30	Current clinical phenotype, causative pathogen for pneumonia, age group, oxygen saturation	Respiratory rate can be driven by the local inflammation of the lung/s (which can be affected by the causative pathogen for pneumonia and current level of severity), as well as reduced oxygen saturation and age.	Observable	Expert-data	Signs & symps
51	Rash	Rash present during illness (by parental report).	Recorded, Unknown	Current clinical phenotype, causative pathogen for pneumonia	Rash can be directly driven by systemic inflammatory response trigger by the lower respiratory tract infection including the causative pathogen for pneumonia and current level of severity.	Observable	Expert-data	Signs & symps
52	Current clinical phenotype	This was introduced as a summary node of patient presentation phenotypes based on signs and symptoms relevant to pneumonia.	Phenotype1, Phenotype2	Susceptibility to progression, duration of symptom/s onset, hospital transfer, causative pathogen for pneumonia	A child's clinical phenotype for pneumonia at the point of hospital presentation is (causally) determined by the pathogenicity/aggressiveness of the causative pathogen, the child's susceptibiilty to progression, and the progression of the presenting episode (which can be estimated by duration of symptoms onset and hospital transfer status).	Derived	Data-only	Signs & symps
53	Blood culture result	Detection of any (non-contaminant) bacteria from blood culture via routine clinical investigation.	Positive, Negative, Unknown	Perform blood culture, antibiotic exposure, causative pathogen for pneumonia, pleural effusion	Positive blood culture result is (causally) conditional on a blood culture test is performed, and bacteria is present in the blood (due to bacterial pneumonia). Pleural effusion may increase the probability of bacteria is present in blood. Recent antibiotic use may exhibit the growth of bacteria in blood leading to potential (false) negative culture result.	Observable	Expert-data	Labs
54	Pleural fluid result	Detection of any bacteria from pleural fluid via either PCR or culture.	Positive, Negative, NotDone	Causative pathogen for pneumonia, pleural effusion, antibiotic exposure	Positive pleural fluid result is (causally) conditional on there is pleural effusion, and bacteria is present in the pleural fluid. Bacterial pneumonia is more likely to cause pleural effusion thereby the amount of bacteria in the pleural fluid. Recent antibiotic use may exhibit the growth of bacteria in pleural fluid leading to (false) negative result.	Observable	Expert-data	Labs
55	C-reactive proteins	The amount of C-reactive proteins (CRP) detected from blood, mg/L.	Above70, Btw30And70, Below30	Current clinical phenotype, causative pathogen for pneumonia	Elevated level of CRP in blood can be driven by the systemic inflammatory response, which can be influenced by the causative pathogen for pneumonia and its current level of severtiy (clinical phenotype).	Observable	Expert-data	Labs
56	White cells count	The amount of white blood cells detected from blood, 10^9/L.	Above18, Btw10And18, Below10	Current clinical phenotype, causative pathogen for pneumonia	Elevated level of white blood cells count (WCC) in blood can be driven by the systemic inflammatory response, which can be influenced by the causative pathogen for pneumonia and its current level of severity (clinical phenotype).	Observable	Expert-data	Labs
57	Neutrophil proportion	The proportion of neutrophil counts relative to total white blood cells, %.	Above80, Btw50And80, Below50	Current clinical phenotype, causative pathogen for pneumonia	Level of neutrophils proportion in WCC can be driven by the systemic inflammatory response, which can be influenced by the causative pathogen for pneumonia and its current level of severtiy.	Observable	Expert-data	Labs
58	Oxygen saturation	Oxygen saturations (SpO2) on presentation (room air or on support), %.	Below92, Btw92And95, Above95	Current clinical phenotype, causative pathogen for pneumonia, type of O2	Reduced level of oxygen saturation can be driven by the local inflammation of the lung/s (which can be affected by the causative pathogen for pneumonia and current level of severity). Supplementary oxygen can help improve the level of oxygen in blood.	Observable	Expert-data	Signs & symps
59	Hospital transfer	Transferred from another hospital/facility.	Yes, No	Ethnicity, age group	Indigenous people more likely to be transferred from remote regions due to their usual residence. Carers are more likely to directly take their infants (younger age group) to the study site, Emergency Department of the only tertiary paediatric hospital in Western Australia (therefore less tranfered from another facility).	Observable	Data-driven	Interventions
60	Antibiotic exposure	Any antibiotic use in the 7 days or 24 hours prior to this presentation/admission.	LastDay, LastWeek, No	Hospital transfer, age group, impaired immunity	Children transferred from another facility is generally more severe therefore more likely to be recently put on antibotics. Similarly for children with impaired immunity, with potentially for prophylaxis reason. School-age children are more likely to be exposed to antibiotic use as they may be seen by health professionals (e.g., primary care) and prescribed antibiotics before presenting to the ho…	Observable	Data-driven	Interventions
61	Perform blood culture	Blood culture was performed.	Yes, No	Age group, hospital transfer	Children transferred from another facility may already have blood specimen taken for culture therefore the test is not repeated at the study site. Blood culture is more likely to be ordered/performed due to clinician concern for younger children as they are more likely to progress.	Observable	Data-driven	Interventions
62	Type of O2	If the child has been put on supplementary oxygen when measuring oxygen saturation.	SuppO2, RoomAir	Causative pathogen for pneumonia, current clinical phenotype	Decision to put patient on supplemental oxygen can be driven by clinical manifestation of pneumonia which can be influenced by the causative pathogen for pneumonia and its current level of severtiy/phenotype.	Observable	Data-driven	Interventions
